# Prevalence and spectrum of congenital heart disease in individuals with distal chromosome 22q11.22-23 deletions

**DOI:** 10.1101/2025.10.15.25337915

**Authors:** Tanner J. Nelson, Daniel E. McGinn, T. Blaine Crowley, Lydia Rockart, Audrey Green, Victoria Giunta, Oanh Tran, Daniella Miller, Jeroen Breckpot, Ann Swillen, M. Cristina Digilio, Marta Unolt, Carolina Putotto, Federica Pulvirenti, Bruno Marino, Beverly S. Emanuel, Elaine H. Zackai, Zhengdong D Zhang, Elizabeth Goldmuntz, Erik Boot, Anne S. Bassett, Bernice E. Morrow, Donna M. McDonald-McGinn

**Author notes:** **ETHICS APPROVAL STATEMENT** Our research on 22q11.2 disorders is part of an IRB approved program at Albert Einstein College of Medicine (IRB #1999-201), Children’s Hospital of Philadelphia (IRB 07-5352), University Hospitals Leuven BE (IRB S52418), University of Toronto affiliated hospitals (IRB CAMH 114-2001, CAMH 154-2002, CAMH 150-2002, CAMH 151-2002 and UHN 98-E156), Sapienza (Protocol Ref. 5803) and Rome, IT (Prot. 468/12). A waiver for formal approval under the Medical Research Involving Human Subjects Act (WMO) was obtained from the IRB of Amsterdam UMC, the Netherlands (#W20_098). These subjects were ascertained by their informed consent or assent. All individuals in this study were de-identified for this study.

## Abstract

This study is aimed to determine the spectrum of congenital heart disease associated with distal 22q11.22-23 deletions flanked by low copy repeats, LCR22 D-H. We analyzed cardiology findings in 128 unrelated individuals with distal LCR22 D-H deletions. A total of 62 were newly described and 66 were derived from previous reports. We found that deletions which included LCR22-D as the proximal endpoint were the most prevalent in the cohort (104/128, 81.3%). Clinically relevant congenital heart disease was identified in 48 individuals (37.5%, 95% CI 29-46%), which is lower than the prevalence reported for typical, proximal LCR22 A-D deletions (p=3.7E-4), especially for conotruncal defects (13/128, 10.2%; p=7.1E-13). Mild to moderate CHD predominated, including ventricular septal defects (22/128), bicuspid aortic valve (9/128) and mild cardiomyopathy (3/128). Persistent truncus arteriosus was the most prevalent (n=8/13) conotruncal heart defect, but other anomalies also occurred in singleton cases. These findings support the need for cardiac evaluation in all individuals with distal 22q11.22-23 deletions, increased use of clinical genetic testing in syndromic individuals with these findings, and molecular studies in model systems. The results demostrate that reduced gene dosage of distal 22q11.21-23, particularly within the D-E region including *MAPK1* and *HIC2* convey risk for CHD.
