## Supplementary Table 1. Source publications and cardiac phenotype information for previously described individuals with 22q11.22-23 deletions. Each re for "Prevalence and spectrum of congenital heart disease in individuals with distal chromosome 22q11.22-23 deletions"

### Sheet: Sheet1
Supplementary Table 1				Color coding: normal=green; mild=blue; moderate=orange; severe=red ( see details in Supplementary Table 3)
Citation	Country of last author	Total individuals reported that fit inclusion criteria	Individuals reported with CHD	D-E	D-F	D-G	D-H	E-F	E-G	F-G	F-H	TOP3B	Cardiac lesion	Total individuals per deletion type
Beddow RA, Smith M, Kidd A, Corbett R, Hunter AG. Diagnosis of distal 22q11.2 deletion syndrome in a patient with a teratoid/rhabdoid tumour. Eur J Med Genet. 2011 May-Jun;54(3):295-8. doi: 10.1016/j.ejmg.2010.12.007. Epub 2010 Dec 25. PMID: 21187175.	Canada, Children's Hospital of Eastern Ontario	1	0			1) Dilated cardiomyopathy at age 18.								D-G: 1
Ben-Shachar S, Ou Z, Shaw CA, Belmont JW, Patel MS, Hummel M, Amato S, Tartaglia N, Berg J, Sutton VR, Lalani SR, Chinault AC, Cheung SW, Lupski JR, Patel A. 22q11.2 distal deletion: a recurrent genomic disorder distinct from DiGeorge syndrome and velocardiofacial syndrome. Am J Hum Genet. 2008 Jan;82(1):214-21. doi: 10.1016/j.ajhg.2007.09.014. PMID: 18179902; PMCID: PMC2253964.	USA, Baylor College of Medicine	6	2	1) Bicuspid aortic valve (BAV) 2-4) Normal	1) Persistent truncus arteriosus (PTA) 2) Normal								D-E: BAV D-F: PTA	D-E: 4 D-F: 2
Bruce, 2010, Submicroscopic genomic alteration in Silver-Russell syndrome and Silver-Russell-like patients	Sweden, Karolinska Institute	1	0		1) Ventricular septal defect (VSD) that spontaneously closed									D-F: 1
Busse, 2011, High-Resolution genomic arrays identify CNVs that phenocopy the chromosome 22q11.2 deletion syndrome	USA, Children's Hospital of Philadelphia	1	1	1) PTA									D-E: PTA	D-E: 1
Digilio MC, Versacci P, Bernardini L, Novelli A, Marino B, Dallapiccola B. Left ventricular non compaction with aortic valve anomalies: A recurrent feature of 22q11.2 distal deletion syndrome. Eur J Med Genet. 2015 Aug;58(8):406-8. doi: 10.1016/j.ejmg.2015.05.005. Epub 2015 Jul 2. PMID: 26141236.	Italy, Bambino Gesù Pediatric Hospital	4	4	1) Atrioventricular canal defect (AVCD) 2) small VSD	1) Aortic coarctation (CoA) + multiple VSDs 2) left ventricular non-compaction (LVNC) + BAV + muscular VSD + persistent left superior vena cava (PLSVC)								D-E: AVCD D-E: VSD D-F: CoA + VSD D-F: VSD + BAV + LVNC (cardiomyopathy)	D-E: 2 D-F: 2
Eaton KW, Tooke LS, Wainwright LM, Judkins AR, Biegel JA. Spectrum of SMARCB1/INI1 mutations in familial and sporadic rhabdoid tumors. Pediatr Blood Cancer. 2011 Jan;56(1):7-15. doi: 10.1002/pbc.22831. PMID: 21108436; PMCID: PMC3086793.	USA, Children's Hospital of Philadelphia	2	1			1) Small VSD 2) patent foramen ovale (PFO)							D-G: VSD	D-G: 2
Fagerberg CR, Graakjaer J, Heinl UD, Ousager LB, Dreyer I, Kirchhoff M, Rasmussen AA, Lautrup CK, Birkebaek N, Sorensen K. Heart defects and other features of the 22q11 distal deletion syndrome. Eur J Med Genet. 2013 Feb;56(2):98-107. doi: 10.1016/j.ejmg.2012.09.009. Epub 2012 Oct 10. PMID: 23063575.	Denmark, Odense University Hospital	3	2	1) Double outlet right ventricle (DORV) + muscular VSD + abnormal and mildly stenotic mitral valve + slightly hypoplastic left ventricle + persistent left superior caval vein draining to the coronary sinus 2) Normal	1) Transposition of the great arteries (TGA) + double inlet left ventricle (DILV)								D-E: DORV +VSD D-F: TGA+DILV	D-E: 2 D-F: 1
Gavril EC, Popescu R, Nucă I, Ciobanu CG, Butnariu LI, Rusu C, Pânzaru MC. Different Types of Deletions Created by Low-Copy Repeats Sequences Location in 22q11.2 Deletion Syndrome: Genotype-Phenotype Correlation. Genes (Basel). 2022 Nov 10;13(11):2083. doi: 10.3390/genes13112083. PMID: 36360320; PMCID: PMC9690028.	Romania, Grigore T. Popa University of Medicine and Pharmacy	2	0	1) Normal								1) Normal		D-E: 1 TOP3B: 1
Jackson EM, Shaikh TH, Gururangan S, Jones MC, Malkin D, Nikkel SM, Zuppan CW, Wainwright LM, Zhang F, Biegel JA. High-density single nucleotide polymorphism array analysis in patients with germline deletions of 22q11.2 and malignant rhabdoid tumor. Hum Genet. 2007 Sep;122(2):117-27. doi: 10.1007/s00439-007-0386-3. Epub 2007 May 31. PMID: 17541642.	USA, University of Pennsylvania/Children's Hospital of Philadelphia	5	1			1) VSD 2) VSD + atrial septal defect (ASD) that both spontaneously closed.			1) Normal	1) Normal	1) Normal		D-G: VSD	D-G: 2 E-G: 1 F-G: 1 F-H: 1
Lafay-Cousin L, Payne E, Strother D, Chernos J, Chan M, Bernier FP. Goldenhar phenotype in a child with distal 22q11.2 deletion and intracranial atypical teratoid rhabdoid tumor. Am J Med Genet A. 2009 Dec;149A(12):2855-9. doi: 10.1002/ajmg.a.33119. PMID: 19938088.	Canada, Albert Children's Hospital	1	0			1) Normal								D-G: 1
Madan S, Madan-Khetarpal S, Park SC, Surti U, Bailey AL, McConnell J, Tadros SS. Left ventricular non-compaction on MRI in a patient with 22q11.2 distal deletion. Am J Med Genet A. 2010 May;152A(5):1295-9. doi: 10.1002/ajmg.a.33367. PMID: 20425839.	USA, University of Pittsburgh Medical Center	1	1		1) BAV + muscular VSD + patent ductus arteriosus (PDA) + LVNC								D-F: BAV + LVNC (Cardiomyopathy)	D-F: 1
Mikhail FM, Descartes M, Piotrowski A, Andersson R, Diaz de Ståhl T, Komorowski J, Bruder CE, Dumanski JP, Carroll AJ. A previously unrecognized microdeletion syndrome on chromosome 22 band q11.2 encompassing the BCR gene. Am J Med Genet A. 2007 Sep 15;143A(18):2178-84. doi: 10.1002/ajmg.a.31882. PMID: 17676630.	USA, University of Alabama	1	0		1) Normal									D-F: 1
Mikhail FM, Burnside RD, Rush B, Ibrahim J, Godshalk R, Rutledge SL, Robin NH, Descartes MD, Carroll AJ. The recurrent distal 22q11.2 microdeletions are often de novo and do not represent a single clinical entity: a proposed categorization system. Genet Med. 2014 Jan;16(1):92-100. doi: 10.1038/gim.2013.79. Epub 2013 Jun 13. PMID: 23765049.	USA, University of Alabama	13	5	1) PDA+VSD 2) BAV 3) benign heart murmur 4-6) Normal	1) VSD 2) ASD 3) PDA+ASD+VSD			1-4) Normal					D-E: VSD D-E: BAV D-F: VSD D-F: ASD D-F: VSD+ASD	D-E: 6 D-F: 3 E-F: 4
Molck MC, Vieira TP, Sgardioli IC, Simioni M, Dos Santos AP, Souza J, Monteiro FP, Gil-da-Silva-Lopes VL. Atypical copy number abnormalities in 22q11.2 region: report of three cases. Eur J Med Genet. 2013 Sep;56(9):515-20. doi: 10.1016/j.ejmg.2013.07.002. Epub 2013 Jul 23. PMID: 23886712.	Brazil, University of Campinas	2	1	1) VSD+PFO 2) Normal									D-E: VSD	D-E: 2
Newbern J, Zhong J, Wickramasinghe RS, Li X, Wu Y, Samuels I, Cherosky N, Karlo JC, O'Loughlin B, Wikenheiser J, Gargesha M, Doughman YQ, Charron J, Ginty DD, Watanabe M, Saitta SC, Snider WD, Landreth GE. Mouse and human phenotypes indicate a critical conserved role for ERK2 signaling in neural crest development. Proc Natl Acad Sci U S A. 2008 Nov 4;105(44):17115-20. doi: 10.1073/pnas.0805239105…	USA, University of North Carolina	3	3	1-2) PTA 3) Conoventricular VSD + Right sided aortic arch (RAA)									D-E: PTA D-E: PTA D-E: VSD + RAA	D-E: 3
Nik-Zainal S, Strick R, Storer M, Huang N, Rad R, Willatt L, Fitzgerald T, Martin V, Sandford R, Carter NP, Janecke AR, Renner SP, Oppelt PG, Oppelt P, Schulze C, Brucker S, Hurles M, Beckmann MW, Strissel PL, Shaw-Smith C. High incidence of recurrent copy number variants in patients with isolated and syndromic Müllerian aplasia. J Med Genet. 2011 Mar;48(3):197-204. doi: 10.1136/jmg.2010.082412. …	United Kingdom, Wellcome Trust Sanger Institute	1	1					1) ASD + PLSVC + coronary sinus ASD + PDA					E-F: ASD	E-F: 1
Rauch A, Pfeiffer RA, Leipold G, Singer H, Tigges M, Hofbeck M. A novel 22q11.2 microdeletion in DiGeorge syndrome. Am J Hum Genet. 1999 Feb;64(2):659-66. doi: 10.1086/302235. PMID: 9973528; PMCID: PMC1377781.	Germany, Friedrich-Alexander University of Erlangen-Nuremberg	1	1		1) PTA + interrupted aortic arch type B (IAAB)								D-F: PTA + IAAB	D-F: 1
Rauch A, Zink S, Zweier C, Thiel CT, Koch A, Rauch R, Lascorz J, Hüffmeier U, Weyand M, Singer H, Hofbeck M. Systematic assessment of atypical deletions reveals genotype-phenotype correlation in 22q11.2. J Med Genet. 2005 Nov;42(11):871-6. doi: 10.1136/jmg.2004.030619. Epub 2005 Apr 14. PMID: 15831592; PMCID: PMC1735953.	Germany, Friedrich-Alexander University of Erlangen-Nuremberg	2	2		1) Small VSD			1) Valvular pulmonic stenosis (PS) + muscular VSD + small PFO + PDA					D-F: VSD E-F: PS + VSD	D-F: 1 E-F: 1
Rødningen OK, Prescott T, Eriksson AS, Røsby O. 1.4Mb recurrent 22q11.2 distal deletion syndrome, two new cases expand the phenotype. Eur J Med Genet. 2008 Nov-Dec;51(6):646-50. doi: 10.1016/j.ejmg.2008.07.007. Epub 2008 Aug 5. PMID: 18725332.	Norway, Ulleval University Hospital	2	0	1-2) Normal										D-E: 2
Saitta SC, McGrath JM, Mensch H, Shaikh TH, Zackai EH, Emanuel BS. A 22q11.2 deletion that excludes UFD1L and CDC45L in a patient with conotruncal and craniofacial defects. Am J Hum Genet. 1999 Aug;65(2):562-6. doi: 10.1086/302514. PMID: 10417299; PMCID: PMC1377955.	USA, University of Pennsylvania / Children's Hospital of Philadelphia	1	1	1) PTA									D-E: PTA	D-E: 1
Shaikh TH, O'Connor RJ, Pierpont ME, McGrath J, Hacker AM, Nimmakayalu M, Geiger E, Emanuel BS, Saitta SC. Low copy repeats mediate distal chromosome 22q11.2 deletions: sequence analysis predicts breakpoint mechanisms. Genome Res. 2007 Apr;17(4):482-91. doi: 10.1101/gr.5986507. Epub 2007 Mar 9. PMID: 17351135; PMCID: PMC1832095.	USA, Children's Hospital of Philadelphia	1	0					1) Normal						E-F: 1
Spineli-Silva S, Bispo LM, Gil-da-Silva-Lopes VL, Vieira TP. Distal deletion at 22q11.2 as differential diagnosis in Craniofacial Microsomia: Case report and literature review. Eur J Med Genet. 2018 May;61(5):262-268. doi: 10.1016/j.ejmg.2017.12.013. Epub 2017 Dec 27. PMID: 29288792.	Brazil, University of Campinas	1	0	1) VSD+ASD that spontaneously closed										D-E: 1
Tan TY, Collins A, James PA, McGillivray G, Stark Z, Gordon CT, Leventer RJ, Pope K, Forbes R, Crolla JA, Ganesamoorthy D, Burgess T, Bruno DL, Slater HR, Farlie PG, Amor DJ. Phenotypic variability of distal 22q11.2 copy number abnormalities. Am J Med Genet A. 2011 Jul;155A(7):1623-33. doi: 10.1002/ajmg.a.34051. Epub 2011 Jun 10. PMID: 21671380.	Australia, Royal Children's Hospital	3	1	1) Multiple small VSDs + dextrorotation		1) Normal						1) Normal	D-E: VSD + Dextrorotation	D-E: 1 D-G: 1 TOP3B: 1
Toth G, Zraly CB, Thomson TL, Jones C, Lapetino S, Muraskas J, Zhang J, Dingwall AK. Congenital anomalies and rhabdoid tumor associated with 22q11 germline deletion and somatic inactivation of the SMARCB1 tumor suppressor. Genes Chromosomes Cancer. 2011 Jun;50(6):379-88. doi: 10.1002/gcc.20862. Epub 2011 Mar 15. PMID: 21412926; PMCID: PMC3075385.	USA, Loyola University of Chicago	1	0			1) 2 small mid/apical VSDs							D-G: Normal	D-G: 1
Verhoeven W, Egger J, Brunner H, de Leeuw N. A patient with a de novo distal 22q11.2 microdeletion and anxiety disorder. Am J Med Genet A. 2011 Feb;155A(2):392-7. doi: 10.1002/ajmg.a.33802. Epub 2010 Dec 22. PMID: 21271660.	The Netherlands, Vincent van Gogh Institute for Psychiatry	1	1	1) Large VSD + ASD + PDA									D-E: VSD + ASD	D-E: 1
Yu S, Graf WD, Ramalingam A, Brawner SJ, Joyce JM, Fiedler S, Zhou XG, Liu HY. Identification of copy number variants on human chromosome 22 in patients with a variety of clinical findings. Cytogenet Genome Res. 2011;134(4):260-8. doi: 10.1159/000330123. Epub 2011 Aug 17. PMID: 21849782.	China, The First Affiliated Hospital of Harbin Medical University	2	1		1) Normal		1) VSD						D-H: VSD	D-F: 1 D-H: 1
Zhang Y, Liu X, Gao H, He R, Zhao Y. Identifying of 22q11.2 variations in Chinese patients with development delay. BMC Med Genomics. 2021 Jan 22;14(1):26. doi: 10.1186/s12920-020-00849-z. PMID: 33482818; PMCID: PMC7821542.	China, Shengjing Hospital of China Medical University	4	0	1-3) Normal				1) Normal						D-E: 3 E-F: 1
	*Parents, those with co-occurring polymorphisms, and those diagnosed after childhood/have a familial cardiomyopathy have been removed.	66	29
