## Supplementary Table 2. Cardiac phenotypes among 128 individuals with distal 22q11.22-23 deletions. Each individual in the study (column A) is listed for "Prevalence and spectrum of congenital heart disease in individuals with distal chromosome 22q11.22-23 deletions"

### Sheet: Sheet1
Supplementary Table 2		Color coding: normal=green; mild=blue; moderate=orange; severe=red (for details of severity scores, see Supplementary Table 3)
Participant ID	Cardiac history	Cardiac phenotypes (For Table 1 and classifiation of CHD)	Spontanous closure (ASD, VSD)	Cardiac features that spontaneously resolved or that did not require further cardiology intervention	Deletion	Sex	Self reported race	Ethnicity
22qDistal-1	Normal heart	Normal heart	-		D-E	F	White	Non-Hispanic
22qDistal-2	Small patent foramen ovale (PFO) with left to right shunting	Normal heart	-	Yes	D-E	F	White	Non-Hispanic
22qDistal-3	Bicuspid aortic valve (BAV), aortic root dilation, asymptomatic dilated cardiomyopathy	BAV + mild cardiomyopathy	-		D-E	M	White	Non-Hispanic										-
22qDistal-4	Small inferior, posterior muscular ventricular septal defect (VSD)	Normal heart	No	Yes	D-E	F	Black	Non-Hispanic
22qDistal-5	Very small muscular VSD still seen at 5-10 years old	Normal heart	No	Yes	D-E	F	Black	Non-Hispanic
22qDistal-6	Persistent ductus arteriosus (PDA) spontaneously closed; normal heart	Normal heart	-	Yes	D-E	M	White	Hispanic
22qDistal-7	Normal heart	Normal heart	-		D-E	F	White	Non-Hispanic
22qDistal-8	VSD that spontaneously closed and mitral valve insufficiency (MVI)	Normal heart	Yes	Yes	D-E	F	Black	Non-Hispanic
22qDistal-9	Persistent truncus arteriosus (PTA)	PTA, conotruncal	-		D-E	F	White	Non-Hispanic
22qDistal-10	Normal heart	Normal heart	-		D-E	F	White	Non-Hispanic
22qDistal-11	Multiple VSDs (one large conoventricular VSD) with significant pulmonary overcirculation	VSD	No		D-E	M	Asian	Non-Hispanic
22qDistal-12	Normal heart	Normal heart	-		D-E	F	Black	Non-Hispanic
22qDistal-13	Tetralogy of Fallot (TOF)	TOF, conotruncal	-		D-E	M	White	Non-Hispanic
22qDistal-14	Small VSD, PDA, and atrial septal defect (ASD; PFO) that all spontaneously closed	Normal heart	Yes	Yes	D-E	F	White	Non-Hispanic
22qDistal-15	Normal heart	Normal heart	-		D-E	F	White	Non-Hispanic
22qDistal-16	PFO followed by a normal echocardiography at 1-5 years of age	Normal heart	-	Yes	D-E	M	Multiple	Hispanic
22qDistal-17	Normal heart	Normal heart	-		D-E	F	White	Non-Hispanic
22qDistal-18	BAV, small muscular VSD	VSD + BAV	No		D-E
22qDistal-19	Muscular VSD that spontaneously closed	Normal heart	Yes	Yes	D-F	F	White	Non-Hispanic
22qDistal-20	VSD repaired surgically	VSD	No		D-F	M	White	Non-Hispanic
22qDistal-21	Normal heart	Normal heart	-		D-F	M	White	Non-Hispanic
22qDistal-22	PFO that spontaneously closed	Normal heart	-	Yes	D-F	M	Other	Hispanic
22qDistal-23	VSD (spontaneously closed), with non-compacted left ventricle (LVNC) with normal function	Normal heart	Yes	Yes	D-F	M	White	Non-Hispanic
22qDistal-24	Aortic stenosis (AS), BAV, and 2 small VSDs which have resolved spontaneously	AS + BAV	Yes		D-F	F	White	Hispanic
22qDistal-25	Conoventricular VSD, muscular VSD. Muscular VSD closed spontaneously	Conoventricular VSD	Yes, only for mVSD		D-F	M	White	Non-Hispanic
22qDistal-26	Innocent mumur, normal heart	Normal heart	-	Yes	D-F
22qDistal-27	Muscular and conoventricular VSDs, with mitral valve insufficiency (MVI)	VSD + MVI	Yes		D-F	F	White	Non-Hispanic
22qDistal-28	PFO closed spontaneously	Normal heart	-	Yes	D-G	F	White	Hispanic
22qDistal-29	Small VSD	VSD	No		D-G	F	White	Non-Hispanic
22qDistal-30	Normal heart	Normal heart	-		D-G	F	Asian	Non-Hispanic
22qDistal-31	Normal heart	Normal heart	-		D-G	NA*	NA	NA
22qDistal-32	Small VSD	VSD	No		D-H	F	White	Non-Hispanic
22qDistal-33	Normal heart	Normal heart	-		E-F	M	Other	Non-Hispanic
22qDistal-34	Prenatal VSD that spontaneously closed at birth	Normal heart	-		E-F	F	Multiple	Non-Hispanic
22qDistal-35	Incomplete atrioventricular canal defect (AVCD), PDA. Required surgical repair	AVCD	-		E-F	F	White	Non-Hispanic
22qDistal-36	Normal heart	Normal heart	-		E-F	M	White	Non-Hispanic
22qDistal-37	Normal heart	Normal heart	-		E-F	M	White	Non-Hispanic
22qDistal-38	Normal heart	Normal heart	-		E-F	M	White	Hispanic
22qDistal-39	Normal heart	Normal heart	-		D-E	F	NA	NA
22qDistal-40	Aortic coarctation (CoA) requiring surgery, small muscular VSD	CoA+VSD	-		D-E	M	NA	NA
22qDistal-41	BAV with aortic root dilation seen at approximately 40-50 years of age	BAV	-		E-F	M	NA	NA
22qDistal-42	Large apical VSD requiring surgical closure	VSD	No		D-G	F	NA	NA
22qDistal-43	Normal heart	Normal heart	-		D-F	F	NA	NA
22qDistal-44	Mild ascending aortic dilation	Normal heart	-	Yes	D-E	M	NA	NA
22qDistal-45	BAV with mild dilation of the ascendng aorta	BAV	-		D-E	F	NA	NA
22qDistal-46	Normal heart	Normal heart	-		D-E	F	NA	NA
22qDistal-47	Normal heart	Normal heart	-		D-F	F	NA	NA
22qDistal-48	At birth, multiple ASDs, small muscular VSD, small PDA. At 6 months, tiny VSD present of no clincal concern, no remaining ASDs. Discharged from cardiology	Normal heart	Yes, ASD closed, tiny VSD remained	Yes	D-E	F	NA	Non-Hispanic
22qDistal-49	Normal heart, 20-29 years old	Normal heart	-		D-F	NA	NA	NA
22qDistal-50	Normal heart	Normal heart	-		D-F	NA	NA	NA
22qDistal-51	Normal heart	Normal heart	-		E-F	NA	NA	NA
22qDistal-52	Normal heart	Normal heart	-		E-F	NA	NA	NA
22qDistal-53	PTA type A2	PTA	-		D-E	F	NA	NA
22qDistal-54	Aortic stenosis with BAV, dysplastc aortic valve leaflets. Dilation of ascending aorta, mild hypertrabeculation of the left ventricle (LV)	BAV	-		D-F	M	NA	NA
22qDistal-55	ASD (6 mm) and 2 small muscular VSDs.	VSD+ASD	-		D-E	M	NA	NA
22qDistal-56	Muscular VSD, PFO, mild hypertrabeculation of the left ventricle	Normal heart	-	Yes	D-G	F	NA	NA
22qDistal-57	Normal heart	Normal heart	-		D-E	M	NA	NA
22qDistal-58	Mild hypertrabeculation of the left ventricle	Normal heart	-		D-E	F	NA	NA
22qDistal-59	Normal heart	Normal heart	-		D-F	F	NA	NA
22qDistal-60	Normal heart	Normal heart	-		E-F	F	White	NA
22qDistal-61	Normal heart	Normal heart	-		E-F	F	White	NA
22qDistal-62	VSD spontaneously closed	Normal heart	Yes		D-F	F	South Asian	NA
Individuals previously reported in publications from Supplementary Table 1
First author	Cardiac History	Cardiac phenotypes (For Table 1 and classifiation of CHD)	Spontanous closure (ASD, VSD)	Cardiac features that were spontaneously resolved or that did not require further linical intervention	Deletion	Sex	Self Reported Race	Ethnicity
Beddow	1) Dilated cardiomyopathy at young adult. Patient diagnosed at 15-25 years old, cardiomyopathy thought to be familial because it was present in the father. Concluded that the heart itself was structurally normal	Normal heart	-		D-G	M	NA	NA
Ben Sachar	PTA type 2	PTA, conotruncal	-		D-F	M	NA	NA
Ben Sachar	BAV	BAV	-		D-E	M	NA	NA
BenSachar	Normal heart	Normal heart	-		D-F	M	NA	NA
BenSachar	Normal heart	Normal heart	-		D-E	M	NA	NA
BenSachar	Normal heart	Normal heart	-		D-E	F	NA	NA
BenSachar	Normal heart	Normal heart	-		D-E	M	NA	NA
Bruce	VSD that spontaneously closed	Normal heart	Yes	Yes	D-F	NA	NA	NA
Busse	PTA type 2	PTA, conotruncal			D-E	F	NA	NA
Digilio	Atrioventricular canal defect	AVCD	-		D-E	NA	NA	NA
Digilio	Small VSD	VSD			D-E	NA	NA	NA
Digilio	Aortic Coarctation with multiple VSDs	CoA+VSD	-		D-F	NA	NA	NA
Digilio	Noncompated left ventricle (LVNC), BAV, muscular VSD, persistent left superior vena cava (PLSVC)	LVNC + BAV + VSD	-		D-F	NA	NA	NA
Eaton	Small VSD	VSD	-		D-G	NA	NA	NA
Eaton	PFO	Normal heart	-	Yes	D-G	NA	NA	NA
Fagerberg	Double outlet right ventricle (DORV), muscular VSD, abnormal and mildly stenotic mitral valve, slightly hypoplastic left ventricle, persistent left superior caval vein draining to the coronary sinus	DORV, conotruncal	-		D-E	F	NA	NA
Fagerberg	Normal heart	Normal heart	-		D-E	M	NA	NA
Fagerberg	Transposition of the great arteries (TGA), double inlet left ventricle (DILV)	TGA + DILV, conotruncal	-		D-F	M	NA	NA
Gavril	Normal heart	Normal heart	-		D-E	F	NA	NA
Gavril	Normal heart	Normal heart	-		TOP3B	M	NA	NA
Jackson	VSD noted during evaluation for metastatic rhabdoid tumor at 5-10 years of age	VSD	-		D-G	M	NA	NA
Jackson	ASD and VSD present at birth that closed spontaneously	Normal heart	Yes	Yes	D-G	F	NA	NA
Jackson	Normal heart	Normal heart	-		E-G	M	NA	NA
Jackson	Normal heart	Normal heart	-		F-G	M	NA	NA
Jackson	Normal heart	Normal heart	-		F-H	M	NA	NA
Lafay-Cousin	Normal heart	Normal heart	-		D-G	M	NA	NA
Madan	BAV with a muscular VSD, PDA, and LVNC. VSD spontaneously closed at 5 years of age, while PDA was ligated. (LVNC diagnosed at 20-29 years of age on cardiac MRI.)	BAV + LVNC (cardiomyopathy)	-		D-F	M	NA	NA
Mikhail	Normal heart	Normal heart	-		D-F	M	NA	Hispanic
Mikhail	Normal heart	Normal heart	-		D-E	F	NA	NA
Mikhail	PDA and VSD	VSD	-		D-E	M	NA	NA
Mikhail	Normal heart	Normal heart	-		D-E	M	NA	NA
Mikhail	Benign heart murmur	Normal heart	-	Yes	D-E	F	NA	NA
Mikhail	Normal heart	Normal heart	-		D-E	F	NA	NA
Mikhail	BAV	BAV	-		D-E	M	NA	NA
Mikhail	VSD	VSD	-		D-F	M	NA	NA
Mikhail	ASD	ASD	-		D-F	M	NA	NA
Mikhail	PDA with VSDs and ASDs	VSD+ASD	-		D-F	F	NA	NA
Mikhail	Normal heart	Normal heart	-		E-F	F	NA	NA
Mikhail	Normal heart	Normal heart	-		E-F	M	NA	NA
Mikhail	Normal heart	Normal heart	-		E-F	M	NA	NA
Mikhail	Normal heart	Normal heart	-		E-F	M	NA	NA
Molck	Discrete tricuspid regurgitation without hemodynamic significance	Normal heart	-	Yes	D-E	F	NA	NA
Molck	Apical VSD with a PFO	VSD	-		D-E	F	NA	NA
Newbern	PTA	PTA, conotruncal	-		D-E	M	NA	NA
Newbern	PTA	PTA, conotruncal	-		D-E	F	NA	NA
Newbern	Conoventricular VSD with right sided aortic arch (RAA)	VSD + RAA, conotruncal	-		D-E	M	NA	NA
Nik-Zainal	ASD with a persistent left superior vena cava with unroofed coronary sinus and PDA	ASD	-		E-F	F	NA	NA
Rauch	PTA type A4, interrupted aortic arch type B (IAAB), died from post-surgery sepsis and heart failure	PTA + IAAB, conotruncal	-		D-F	F	NA	NA
Rauch	Valvular pulmonic stenosis with muscular VSD, PFO, and PDA	PS + VSD	-		E-F	F	NA	NA
Rauch	Small VSD (diagnosed clinically with CHARGE)	VSD	-		D-F	F	NA	NA
Rodingen	Cardiac echo pending at 5-10 years of age	Normal heart	-		D-E	F	NA	NA
Rodingen	Cardiac echo normal at 5-10 years of age	Normal heart	-		D-E	M	NA	NA
Saitta	PTA type 2 with a VSD	PTA, conotruncal	-		D-E	M	NA	NA
Shaikh	Normal heart	Normal heart	-		E-F	NA	NA	NA
Spinell-Silva	ASD and VSD at birth. ASD resolved during the first months of life, VSD resolved upon evaluation at 10-19 years of age.	Normal heart	-		D-E	F	NA	NA
Tan	Multiple VSDs with dextrorotation	VSD + dextrorotation	-		D-E	F	NA	NA
Tan	Normal heart	Normal heart	-		D-F	F	NA	NA
Tan	Normal heart	Normal heart	-		TOP3B	M	NA	NA
Toth	Two small mid-apical VSDs	Normal heart	-		D-G	M	NA	NA
Verhoeven	Major VSD, minor ASD, and PDA. Cardiac defects were repaired surgically at infancy. Patient evaluated at 15-25 years of age, per report	VSD + ASD	-		D-E	F	NA	NA
Yu	VSD	VSD	-		D-H	NA	NA	NA
Yu	Normal heart	Normal heart	-		D-F	NA	NA	NA
Zhang	Normal heart	Normal heart	-		D-E	NA	NA	NA
Zhang	Normal heart	Normal heart	-		D-E	NA	NA	NA
Zhang	Normal heart	Normal heart	-		D-E	NA	NA	NA
Zhang	Normal heart	Normal heart	-		E-F	NA	NA	NA
*Not available, NA
