## Supplementary Table 3. Cardiac lesion severity scores from three publications providing guidelines. The first author for each of three publications for "Prevalence and spectrum of congenital heart disease in individuals with distal chromosome 22q11.22-23 deletions"

### Sheet: Blad1
Supplementary Table 3	Publication source and cardiac severity score
Heart lesion (abbreviation)	Billett PMID:17646191	Gowda PMID:32883146	Baumgartner PMID:32860028	Final consensus score	Color coding used in Supplementary Tables 1 and 2
Fontan	Severe	NA*	Severe	Severe
Hypoplastic left heart syndrome-HLHS	Severe	Severe	Severe	Severe
Double inlet left ventricle-DILV	Severe	Severe	Severe	Severe
Double outlet right ventricle-DORV	Severe	Severe	Severe	Severe
Eisenmenger	Severe	Severe	Severe	Severe
Mitral valve atresia	Severe	Severe	Severe	Severe
Tricuspid atresia	Severe	Severe	Severe	Severe
Tetralogy of Fallot-TOF	Severe	Severe	Severe	Severe
Pulmonary atresia (+/- Tetralogy of Fallot)	Severe	Severe	Severe	Severe
Transposition of the great arteries-TGA	Severe	Severe	Severe	Severe
Partial or complete atrioventricular canal defect -AVSD	Severe	Moderate	Moderate	Moderate
Persistent truncus arteriosus-PTA	Severe	Severe	Severe	Severe
Univentricular heart-UVH	Severe	Severe	Severe	Severe
Cyanotic heart disease (other)	Severe	NA	Severe	Severe
TOF (repaired)	Moderate	Moderate	Moderate	Moderate
Total or partial anomalous pulmonary venous return-TAPVR or PAPVR	Moderate	Moderate/Severe	Moderate	Moderate
Ebstein	Moderate	Moderate/Severe	Moderate	Moderate
Coarctation of the aorta-CoA	Moderate	Moderate	Moderate	Moderate
Aortic stenosis-AS	Moderate	Moderate/Severe	Moderate	Moderate
Pulmonic stenosis-PS	Moderate	NA	Moderate	Moderate
Atrial septal defect-ASD type 1	Moderate	NA	Moderate	Moderate
aneurysm sinus valsalva	Moderate	NA	Moderate	Moderate
Ventricular septal defect-VSD	Mild	Mild	Mild	Mild
Atrial septal defect-ASD type 2	Mild	Mild	Mild	Mild
Patient ductus arteriosus-PDA	Mild	NA	Mild	Mild
Mild pulmonic stenosis-PS	Mild	NA	Mild	Mild
Complete heart block with structural heart defect	Not available-NA	Severe	NA	Severe
Left ventricular non-compaction-LVNC	NA	Severe	NA	Moderate
Ectopia cordis	NA	Severe	NA	Severe
Dilated/Hypertrophic cardiomyopathy-CMP	NA	Severe	NA	Severe
Situs inversus totalis	NA	Mild	NA	Mild
Bicuspid aortic valve-BAV	NA	NA	Mild	Mild
Mitral valve insufficiency	NA	NA	Mild	Mild
Interrupted aortic arch type B-IAAB	NA	NA	Severe	Severe
Anomalous coronary artery	NA	NA	Moderate	Moderate
Double chambered right ventricle	NA	NA	Moderate	Moderate
Patient ductus arteriosus-PDA (unrepaired)	NA	NA	Moderate	Moderate
Peripheral Pulonary Stenosis	NA	NA	Moderate	Moderate
Venticular septal defect-VSD + other lesions (exclusion of pulmonic stenosis) or great shunt	NA	NA	Moderate	Moderate
*Not available, NA
